## Supplementary material for "Early introductions and community transmission of SARS-CoV-2 variant B.1.1.7 in the United States": DataS1

### Sheet: Figure 1A
Airport	Airport Code	Number of Passengers Arriving	Proportion of Total Passengers	Percent of Total Passengers
New York J F Kennedy International Apt	JFK	7687	0.169758	16.9758
Los Angeles International Apt	LAX	3541	0.0781988	7.81988
Newark Liberty International Apt	EWR	3371	0.0744446	7.44446
Boston Edward L Logan Intl Apt	BOS	3216	0.0710216	7.10216
Washington Dulles International Apt	IAD	2680	0.0591847	5.91847
Miami International Apt	MIA	2604	0.0575063	5.75063
Chicago O'Hare International Apt	ORD	2379	0.0525374	5.25374
San Francisco	SFO	2237	0.0494015	4.94015
Dallas Dallas/Fort Worth Intl Apt	DFW	1896	0.0418709	4.18709
Atlanta Hartsfield-jackson Intl Apt	ATL	1359	0.0300119	3.00119
Houston George Bush Intercont.	IAH	1305	0.0288194	2.88194
Orlando International Apt	MCO	974	0.0215097	2.15097
Las Vegas McCarran International Apt	LAS	901	0.0198975	1.98975
Seattle-Tacoma International Apt	SEA	868	0.0191688	1.91688
Denver Intl Apt	DEN	677	0.0149508	1.49508
Philadelphia International Apt	PHL	417	0.00920896	0.920896
Phoenix Sky Harbor Intl Apt	PHX	366	0.00808268	0.808268
Tampa International Apt	TPA	363	0.00801643	0.801643
Salt Lake City	SLC	329	0.00726558	0.726558
Austin-Bergstrom International Apt	AUS	307	0.00677974	0.677974
San Diego International	SAN	293	0.00647056	0.647056
Minneapolis/St Paul International Apt	MSP	280	0.00618347	0.618347
Detroit Metropolitan Wayne County	DTW	272	0.0060068	0.60068
Charlotte	CLT	255	0.00563138	0.563138
New Orleans Louis Armstrong Intl Apt	MSY	245	0.00541054	0.541054
Raleigh/Durham	RDU	237	0.00523387	0.523387
Portland International	PDX	204	0.0045051	0.45051
Fort Lauderdale/Hollywood Intl Apt	FLL	184	0.00406342	0.406342
Fort Myers Sw Florida International Apt	RSW	169	0.00373217	0.373217
St Louis Lambert Intl Apt	STL	158	0.00348925	0.348925
Honolulu	HNL	150	0.00331257	0.331257
Nashville	BNA	144	0.00318007	0.318007
Cleveland Hopkins International Apt	CLE	142	0.0031359	0.31359
Kansas City International Apt	MCI	140	0.00309174	0.309174
San Antonio International Apt	SAT	125	0.00276048	0.276048
Columbus John Glenn Intl Apt	CMH	119	0.00262798	0.262798
Mobile Regional Apt	MOB	116	0.00256172	0.256172
Charleston (US) SC	CHS	114	0.00251756	0.251756
Jacksonville International Apt	JAX	114	0.00251756	0.251756
Pittsburgh International Apt	PIT	109	0.00240714	0.240714
Cincinnati Northern Kentucky Intl	SNA	104	0.00229672	0.229672
Santa Ana	CVG	104	0.00229672	0.229672
New York LaGuardia Apt	LGA	102	0.00225255	0.225255
Washington Ronald Reagan National Apt	DCA	92	0.00203171	0.203171
Memphis	MEM	90	0.00198754	0.198754
San Jose Norman Y. Mineta Intl	SJC	87	0.00192129	0.192129
Baltimore Washington International Apt	BWI	83	0.00183296	0.183296
Savannah Hilton Head International Apt	SAV	81	0.00178879	0.178879
Norfolk International Apt	ORF	79	0.00174462	0.174462
Sacramento International Apt	SMF	79	0.00174462	0.174462
Indianapolis	IND	78	0.00172254	0.172254
Boise	BOI	71	0.00156795	0.156795
Spokane International Apt	GEG	70	0.00154587	0.154587
West Palm Beach International Apt	PBI	70	0.00154587	0.154587
Destin/Ft Walton Beach Apt	VPS	66	0.00145753	0.145753
Reno	RNO	61	0.00134711	0.134711
Anchorage Ted Stevens Intl Apt	ANC	59	0.00130295	0.130295
Oklahoma City Will Rogers Apt	OKC	58	0.00128086	0.128086
Pensacola International	PNS	57	0.00125878	0.125878
Albuquerque	ABQ	56	0.00123669	0.123669
Palm Springs International Apt	PSP	56	0.00123669	0.123669
Buffalo	BUF	52	0.00114836	0.114836
Tulsa International Apt	TUL	51	0.00112628	0.112628
Omaha Eppley Airfield	OMA	50	0.00110419	0.110419
Fayetteville/Springdale NW Arkansas Reg	XNA	49	0.00108211	0.108211
Bozeman	BZN	49	0.00108211	0.108211
Greenville/Spartanburg Intl Apt	GSP	49	0.00108211	0.108211
Jackson (US) WY	JAC	49	0.00108211	0.108211
Louisville Intl-Standiford Field	SDF	49	0.00108211	0.108211
Little Rock	LIT	48	0.00106002	0.106002
Tucson International Apt	TUS	46	0.00101586	0.101586
Richmond (US) VA	RIC	45	0.000993772	0.0993772
Kahului	OGG	45	0.000993772	0.0993772
Knoxville	TYS	43	0.000949605	0.0949605
Key West International Apt	EYW	41	0.000905437	0.0905437
Des Moines	DSM	41	0.000905437	0.0905437
Birmingham	BHM	41	0.000905437	0.0905437
Aspen	ASE	39	0.000861269	0.0861269
Greensboro/High Point	GSO	37	0.000817102	0.0817102
Burlington (US) VT	BTV	37	0.000817102	0.0817102
Martha's Vineyard	MVY	37	0.000817102	0.0817102
Huntsville Intl-Carl T. Jones Field	HSV	36	0.000795018	0.0795018
Wichita Dwight D. Eisenhower Apt	ICT	35	0.000772934	0.0772934
Syracuse	SYR	35	0.000772934	0.0772934
Dayton James M. Cox Intl Apt	DAY	35	0.000772934	0.0772934
Ontario International Apt	ONT	33	0.000728766	0.0728766
Sarasota/Bradenton	SRQ	33	0.000728766	0.0728766
Kona	KOA	33	0.000728766	0.0728766
Panama City Nw Florida Beaches Intl	ECP	32	0.000706683	0.0706683
Santa Maria (US)	SMX	31	0.000684599	0.0684599
Daytona Beach	DAB	30	0.000662515	0.0662515
El Paso International Apt	ELP	30	0.000662515	0.0662515
Rochester (US) NY	ROC	28	0.000618347	0.0618347
Fargo	FAR	28	0.000618347	0.0618347
Springfield (US) MO	SGF	28	0.000618347	0.0618347
Providence	PVD	27	0.000596263	0.0596263
Shreveport Regional Apt	SHV	25	0.000552096	0.0552096
Eugene	EUG	25	0.000552096	0.0552096
Milwaukee General Mitchell Intl Apt	MKE	25	0.000552096	0.0552096
Grand Rapids (US) MI	GRR	24	0.000530012	0.0530012
Saginaw/Midland/Bay C.	MBS	24	0.000530012	0.0530012
Columbia Metropolitan Apt	CAE	23	0.000507928	0.0507928
Minot International Apt	MOT	22	0.000485844	0.0485844
Cedar Rapids	CID	22	0.000485844	0.0485844
Asheville/Hendersonville	AVL	22	0.000485844	0.0485844
Harrisburg International Apt	MDT	22	0.000485844	0.0485844
Houston William P. Hobby Apt	HOU	21	0.00046376	0.046376
Colorado Springs Municipal	COS	21	0.00046376	0.046376
Hartford Bradley International Apt	BDL	21	0.00046376	0.046376
Lafayette Regional Apt	LFT	20	0.000441677	0.0441677
Medford	MFR	19	0.000419593	0.0419593
Tallahassee	TLH	19	0.000419593	0.0419593
Sioux Falls	FSD	19	0.000419593	0.0419593
Wilmington (US) NC	ILM	19	0.000419593	0.0419593
Albany International Airport	ALB	19	0.000419593	0.0419593
Redmond/Bend	RDM	19	0.000419593	0.0419593
Lubbock Preston Smith International Apt	LBB	18	0.000397509	0.0397509
San Luis Obispo	SBP	17	0.000375425	0.0375425
Columbus Apt	CSG	17	0.000375425	0.0375425
Lexington Blue Grass Apt	LEX	16	0.000353341	0.0353341
Madison	MSN	16	0.000353341	0.0353341
Fresno Yosemite International Airport	FAT	16	0.000353341	0.0353341
Corpus Christi International Apt	CRP	15	0.000331257	0.0331257
Montgomery Regional-Dannelly Fld	MGM	15	0.000331257	0.0331257
McAllen/Mission	MFE	15	0.000331257	0.0331257
Chattanooga Metropolitan Apt	CHA	15	0.000331257	0.0331257
Monroe	MLU	15	0.000331257	0.0331257
Lincoln	LNK	15	0.000331257	0.0331257
Flint	FNT	14	0.000309174	0.0309174
Bloomington/Normal	BMI	14	0.000309174	0.0309174
Kalamazoo/Battle Creek (US) MI	AZO	13	0.00028709	0.028709
Billings	BIL	13	0.00028709	0.028709
Jacksonville (US) NC	OAJ	13	0.00028709	0.028709
Bristol/Johnson/Kingsport	TRI	13	0.00028709	0.028709
Jackson Medgar W. Evers Intl Apt	JAN	13	0.00028709	0.028709
Missoula	MSO	12	0.000265006	0.0265006
Augusta Regional (Bush Field)	AGS	12	0.000265006	0.0265006
Myrtle Beach International	MYR	12	0.000265006	0.0265006
Gainesville (US) FL	GNV	11	0.000242922	0.0242922
Evansville	EVV	11	0.000242922	0.0242922
South Bend	SBN	11	0.000242922	0.0242922
Burbank	BUR	11	0.000242922	0.0242922
Watertown (US) SD	ATY	11	0.000242922	0.0242922
Midland International Apt	MAF	11	0.000242922	0.0242922
Brownsville	BRO	10	0.000220838	0.0220838
Traverse City	TVC	10	0.000220838	0.0220838
Roanoke	ROA	10	0.000220838	0.0220838
Manchester (US)	MHT	10	0.000220838	0.0220838
Fort Wayne International	FWA	10	0.000220838	0.0220838
Baton Rouge	BTR	10	0.000220838	0.0220838
Grand Canyon Flagstaff Pulliam	FLG	10	0.000220838	0.0220838
Portland (US) ME	PWM	10	0.000220838	0.0220838
Bismarck	BIS	10	0.000220838	0.0220838
Pasco	PSC	9	0.000198754	0.0198754
Moline	MLI	9	0.000198754	0.0198754
Vail/Eagle County Rgnl Apt	EGE	9	0.000198754	0.0198754
Grand Junction	GJT	9	0.000198754	0.0198754
Dallas Love Field	DAL	9	0.000198754	0.0198754
Gulfport/Biloxi	GPT	8	0.000176671	0.0176671
Melbourne	MLB	8	0.000176671	0.0176671
Monterey/Carmel Monterey Regional	MRY	8	0.000176671	0.0176671
Montrose	MTJ	8	0.000176671	0.0176671
State College	SCE	7	0.000154587	0.0154587
Charleston (US) WV	CRW	7	0.000154587	0.0154587
Valdosta Regional Apt	VLD	7	0.000154587	0.0154587
Kalispell	FCA	7	0.000154587	0.0154587
Amarillo Rick Husband Intl Apt	AMA	7	0.000154587	0.0154587
Green Bay	GRB	7	0.000154587	0.0154587
Staunton/Waynesborough	SHD	7	0.000154587	0.0154587
Charlottesville	CHO	7	0.000154587	0.0154587
Santa Barbara	SBA	7	0.000154587	0.0154587
Brunswick Golden Isles	BQK	6	0.000132503	0.0132503
Muskegon	MKG	6	0.000132503	0.0132503
Oakland International Apt	OAK	6	0.000132503	0.0132503
Ithaca	ITH	6	0.000132503	0.0132503
Peoria	PIA	6	0.000132503	0.0132503
Cape Girardeau	CGI	6	0.000132503	0.0132503
Great Falls International Apt	GTF	6	0.000132503	0.0132503
Santa Fe (US)	SAF	6	0.000132503	0.0132503
Abilene Regional Apt	ABI	6	0.000132503	0.0132503
Dothan	DHN	5	0.000110419	0.0110419
Durango La Plata County Apt	DRO	5	0.000110419	0.0110419
Rapid City Regional Apt	RAP	5	0.000110419	0.0110419
Clarksburg	CKB	5	0.000110419	0.0110419
Casper	CPR	5	0.000110419	0.0110419
Killeen/Fort Hood Regional/R. Gray AAF	GRK	5	0.000110419	0.0110419
Yuma International Apt	YUM	5	0.000110419	0.0110419
Alexandria International Apt	AEX	5	0.000110419	0.0110419
Rochester (US) MN	RST	4	8.83353e-05	0.00883353
La Crosse	LSE	4	8.83353e-05	0.00883353
Hilton Head Island	HHH	4	8.83353e-05	0.00883353
College Station	CLL	4	8.83353e-05	0.00883353
Idaho Falls	IDA	4	8.83353e-05	0.00883353
Erie	ERI	4	8.83353e-05	0.00883353
Appleton	ATW	4	8.83353e-05	0.00883353
Lihue	LIH	4	8.83353e-05	0.00883353
Wausau Central Wisconsin Apt	CWA	4	8.83353e-05	0.00883353
Long Beach	LGB	3	6.62515e-05	0.00662515
Pocatello	PIH	3	6.62515e-05	0.00662515
Elko	EKO	3	6.62515e-05	0.00662515
Columbia (US) MO	COU	3	6.62515e-05	0.00662515
Chicago Midway Intl	MDW	3	6.62515e-05	0.00662515
Bangor	BGR	3	6.62515e-05	0.00662515
Duluth	DLH	3	6.62515e-05	0.00662515
Springfield (US) IL	SPI	3	6.62515e-05	0.00662515
Wichita Falls Municipal/Sheppard AFB	SPS	3	6.62515e-05	0.00662515
Helena	HLN	3	6.62515e-05	0.00662515
Lansing	LAN	3	6.62515e-05	0.00662515
Pullman/Moscow	PUW	3	6.62515e-05	0.00662515
Akron/Canton Regional	CAK	3	6.62515e-05	0.00662515
Wilkes-Barre/Scranton International Apt	AVP	3	6.62515e-05	0.00662515
Columbus Golden Triangle Regional Apt	GTR	3	6.62515e-05	0.00662515
Champaign/Urbana	CMI	3	6.62515e-05	0.00662515
Elmira/Corning	ELM	2	4.41677e-05	0.00441677
Newport News/Williamsburg	PHF	2	4.41677e-05	0.00441677
Fayetteville	FAY	2	4.41677e-05	0.00441677
Harlingen	HRL	2	4.41677e-05	0.00441677
Allentown/Bethlehem/Easton	ABE	2	4.41677e-05	0.00441677
Beaumont/Port Arthur J. Brooks Regional	BPT	2	4.41677e-05	0.00441677
Bakersfield	BFL	2	4.41677e-05	0.00441677
San Angelo	SJT	2	4.41677e-05	0.00441677
Arcata/Eureka (US) CA	ACV	2	4.41677e-05	0.00441677
Stillwater	SWO	1	2.20838e-05	0.00220838
Juneau	JNU	1	2.20838e-05	0.00220838
Quincy (US) IL	UIN	1	2.20838e-05	0.00220838
Hancock	CMX	1	2.20838e-05	0.00220838
Redding	RDD	1	2.20838e-05	0.00220838
Lynchburg	LYH	1	2.20838e-05	0.00220838
Walla Walla	ALW	1	2.20838e-05	0.00220838
Williston (US) ND	XWA	1	2.20838e-05	0.00220838
Bar Harbor	BHB	1	2.20838e-05	0.00220838
Fort Smith (US)	FSM	1	2.20838e-05	0.00220838
New York Stewart International	SWF	1	2.20838e-05	0.00220838
Tyler	TYR	1	2.20838e-05	0.00220838
Meridian	MEI	1	2.20838e-05	0.00220838
New Bern	EWN	1	2.20838e-05	0.00220838
Grand Forks	GFK	1	2.20838e-05	0.00220838
Waco Regional Apt	ACT	1	2.20838e-05	0.00220838
Grand Island	GRI	1	2.20838e-05	0.00220838
Cedar City	CDC	1	2.20838e-05	0.00220838
Grand Total		45282

### Sheet: Figure 1C
Airport	Number of Passengers Arriving	Proportion of Total Passengers	Percent of Total Passengers
New York JFK	7687	0.169758	16.9758
Los Angeles	3541	0.0781988	7.81988
Newark Liberty	3371	0.0744446	7.44446
Boston Logan	3216	0.0710216	7.10216
Washington Dulles	2680	0.0591847	5.91847
Miami	2604	0.0575063	5.75063
Chicago O'Hare	2379	0.0525374	5.25374
San Francisco	2237	0.0494015	4.94015
Dallas Fort Worth	1896	0.0418709	4.18709
Atlanta Hartsfield-Jackson	1359	0.0300119	3.00119
Houston Bush	1305	0.0288194	2.88194
Orlando	974	0.0215097	2.15097
Las Vegas McCarran	901	0.0198975	1.98975
Seattle Tacoma	868	0.0191688	1.91688
Denver	677	0.0149508	1.49508

### Sheet: Figure 2A
State	Total Cases	Total Sequences	B117 Sequences	Percent of total cases sequenced
Alabama	243728	1003	4	0.00411524
Arkansas	165056	254	0	0.00153887
Arizona	489965	2219	18	0.00452889
California	2262594	12179	197	0.00538276
Colorado	195398	932	52	0.00476975
Connecticut	162651	623	42	0.00383029
Delaware	51145	385	6	0.00752762
Florida	890784	2821	373	0.00316687
Georgia	534958	1387	43	0.00259273
Iowa	77629	126	6	0.0016231
Idaho	70656	68	0	0.000962409
Illinois	460392	1333	54	0.00289536
Indiana	322696	520	9	0.00161142
Kansas	136217	584	10	0.00428728
Kentucky	225581	320	6	0.00141856
Louisiana	197686	1210	11	0.00612082
Massachusetts	355016	1720	40	0.00484485
Maryland	183729	1929	108	0.0104992
Maine	32877	1071	2	0.032576
Michigan	256608	1823	178	0.00710422
Minnesota	165831	1064	107	0.00641617
Missouri	178462	547	0	0.00306508
Mississippi	141525	199	0	0.00140611
Montana	37756	109	3	0.00288696
North Carolina	494036	1316	11	0.00266377
North Dakota	19130	129	4	0.00674334
Nebraska	74382	258	1	0.00346858
New Hampshire	54430	245	1	0.00450119
New Jersey	422458	703	51	0.00166407
New Mexico	88037	1383	6	0.0157093
Nevada	141585	1566	0	0.0110605
New York	982465	7847	314	0.00798705
Ohio	546359	755	13	0.00138188
Oklahoma	226763	246	6	0.00108483
Oregon	81195	961	9	0.0118357
Pennsylvania	570178	985	35	0.00172753
Rhode Island	69713	374	6	0.00536485
South Carolina	299336	404	0	0.00134965
South Dakota	31963	17	0	0.000531865
Tennessee	400511	281	5	0.000701604
Texas	1365592	6329	80	0.00463462
Utah	175529	1625	18	0.00925773
Virginia	338215	1247	17	0.003687
Vermont	10902	68	0	0.00623739
Washington	164033	2521	55	0.0153689
Wisconsin	205637	2520	6	0.0122546
West Virginia	84013	213	0	0.00253532
Wyoming	21089	1771	9	0.0839774
USA average	300521	1280.57	35.1455	0.00426118

### Sheet: Figure 2B
State	Number of travelers	Percent of total cases sequenced
Alabama	214.208	0.00412
Alaska	NA	NA
Arizona	490.724	0.00453
Arkansas	98	0.00154
California	6586.76	0.00538
Colorado	767.331	0.00477
Connecticut	33.6759	0.00383
Delaware	0.500506	0.00753
Florida	4775	0.00317
Georgia	1480.2	0.00259
Hawaii	NA	NA
Idaho	78	0.00096
Illinois	2411.3	0.0029
Indiana	113.006	0.00161
Iowa	63.0851	0.00162
Kansas	35	0.00429
Kentucky	65	0.00142
Louisiana	322.746	0.00612
Maine	17.3354	0.03258
Maryland	98.3757	0.0105
Massachusetts	3217.54	0.00484
Michigan	368.305	0.0071
Minnesota	287	0.00642
Mississippi	25	0.00141
Missouri	335	0.00307
Montana	90	0.00289
Nebraska	66.2534	0.00347
Nevada	842.842	0.01106
New Hampshire	25.5466	0.0045
New Jersey	3336.95	0.00166
New Mexico	62	0.01571
New York	7949.7	0.00799
North Carolina	586.17	0.00266
North Dakota	62	0.00674
Ohio	403	0.00138
Oklahoma	110.744	0.00108
Oregon	272.922	0.01184
Pennsylvania	574.11	0.00173
Puerto Rico	NA	NA
Rhode Island	36.8803	0.00536
South Carolina	202.171	0.00135
South Dakota	35	0.00053
Tennessee	305.253	0.0007
Texas	3791.51	0.00463
Utah	335.676	0.00926
Vermont	38.7661	0.00624
Virgin Islands	NA	NA
Virginia	2809.69	0.00369
Washington	1065.08	0.01537
Washington DC	93.6373	NA
West Virginia	14.297	0.00254
Wisconsin	2.30472	0.01225
Wyoming	54.416	0.08398
USA average	NA	0.00426

### Sheet: Figure 2C
State Name	Number of B117 cases	Number of passengers arriving
Alaska	1	60
Arizona	3	490.724
California	98	6586.76
Colorado	6	767.331
Connecticut	14	33.6759
Florida	93	4775
Georgia	10	1480.2
Illinois	11	2411.3
Indiana	4	113.006
Louisiana	1	322.746
Maryland	7	98.3757
Massachusetts	6	3217.54
Michigan	25	368.305
Minnesota	14	287
New Jersey	15	3336.95
New Mexico	2	62
New York	40	7949.7
North Carolina	3	586.17
Oklahoma	4	110.744
Oregon	3	272.922
Pennsylvania	4	574.11
Tennessee	2	305.253
Texas	3	3791.51
Utah	2	335.676
Washington	4	1065.08
Wyoming	4	54.416
Alabama	NA	214.208
Arkansas	NA	98
Washington DC	NA	93.6373
Hawaii	NA	1480.2
Iowa	NA	63.0851
Idaho	NA	78
Kansas	NA	35
Kentucky	NA	65
Maine	NA	17.3354
Missouri	NA	335
Mississippi	NA	25
Montana	NA	90
North Dakota	NA	62
Nebraska	NA	66.2534
New Hampshire	NA	25.5466
Nevada	NA	842.842
Ohio	NA	403
Rhode Island	NA	36.8803
South Carolina	NA	202.171
South Dakota	NA	35
Virginia	NA	2809.69
Vermont	NA	38.7661
Wisconsin	NA	2.30472
West Virginia	NA	14.297

### Sheet: Figure 4A-B
state	week	total	positive	sgtf	percent_positive	percent_sgtf	first day of week
Connecticut	2020.51	12150	914	5	0.0752263	0.00547046	2020-12-13
Connecticut	2020.52	16150	1035	12	0.0640867	0.0115942	2020-12-20
Connecticut	2020.53	17208	1577	18	0.0916434	0.0114141	2020-12-27
Connecticut	2021.01	17449	1569	12	0.0899192	0.00764818	2021-01-03
Connecticut	2021.02	12791	994	10	0.0777109	0.0100604	2021-01-10
Connecticut	2021.03	13727	932	12	0.0678954	0.0128755	2021-01-17
Connecticut	2021.04	15777	854	25	0.0541294	0.029274	2021-01-24
Connecticut	2021.05	10565	501	20	0.0474207	0.0399202	2021-01-31
Connecticut	2021.06	8643	358	28	0.0414208	0.0782123	2021-02-07
Connecticut	2021.07	7785	286	42	0.0367373	0.146853	2021-02-14
Connecticut	2021.08	7158	304	77	0.04247	0.253289	2021-02-21
Illinois	2020.49	21915	4444	8	0.202783	0.00180018	2020-11-29
Illinois	2020.5	21949	4121	5	0.187753	0.0012133	2020-12-06
Illinois	2020.51	23652	3816	5	0.161339	0.00131027	2020-12-13
Illinois	2020.52	17143	2854	4	0.166482	0.00140154	2020-12-20
Illinois	2020.53	16681	3013	7	0.180625	0.00232327	2020-12-27
Illinois	2021.01	18373	3020	12	0.164372	0.00397351	2021-01-03
Illinois	2021.02	14704	2334	12	0.158732	0.00514139	2021-01-10
Illinois	2021.03	12181	1828	5	0.15007	0.00273523	2021-01-17
Illinois	2021.04	10557	1403	24	0.132898	0.0171062	2021-01-24
Illinois	2021.05	7804	965	16	0.123655	0.0165803	2021-01-31
Illinois	2021.06	6624	709	14	0.107035	0.0197461	2021-02-07
Illinois	2021.07	5142	489	12	0.0950992	0.0245399	2021-02-14
Illinois	2021.08	6352	502	52	0.0790302	0.103586	2021-02-21
New Jersey	2020.49	3793	553	1	0.145795	0.00180832	2020-11-29
New Jersey	2020.5	5186	672	0	0.12958	0	2020-12-06
New Jersey	2020.51	4208	549	0	0.130466	0	2020-12-13
New Jersey	2020.52	4471	549	1	0.122791	0.00182149	2020-12-20
New Jersey	2020.53	4343	586	0	0.13493	0	2020-12-27
New Jersey	2021.01	5307	788	6	0.148483	0.00761421	2021-01-03
New Jersey	2021.02	5164	703	5	0.136135	0.00711238	2021-01-10
New Jersey	2021.03	5272	760	12	0.144158	0.0157895	2021-01-17
New Jersey	2021.04	4535	634	14	0.139802	0.022082	2021-01-24
New Jersey	2021.05	4174	659	10	0.157882	0.0151745	2021-01-31
New Jersey	2021.06	4307	659	43	0.153007	0.0652504	2021-02-07
New Jersey	2021.07	3890	548	64	0.140874	0.116788	2021-02-14
New Jersey	2021.08	4025	551	91	0.136894	0.165154	2021-02-21
New York	2020.49	2265	211	0	0.0931567	0	2020-11-29
New York	2020.5	3331	315	1	0.0945662	0.0031746	2020-12-06
New York	2020.51	2676	277	0	0.103513	0	2020-12-13
New York	2020.52	3158	297	2	0.0940469	0.00673401	2020-12-20
New York	2020.53	3231	399	1	0.123491	0.00250627	2020-12-27
New York	2021.01	3710	474	2	0.127763	0.00421941	2021-01-03
New York	2021.02	3764	421	2	0.111849	0.00475059	2021-01-10
New York	2021.03	3766	446	2	0.118428	0.00448431	2021-01-17
New York	2021.04	2985	293	2	0.0981575	0.00682594	2021-01-24
New York	2021.05	3162	341	10	0.107843	0.0293255	2021-01-31
New York	2021.06	3393	299	14	0.0881226	0.0468227	2021-02-07
New York	2021.07	2742	254	25	0.0926331	0.0984252	2021-02-14
New York	2021.08	2992	286	28	0.0955882	0.0979021	2021-02-21

### Sheet: Figure 4C
week_index	first_day_of_week	state	percent_sgtf_observed	percent_sgtf_predicted
3	2020-12-13	Connecticut	0.00547046	0.00169532
4	2020-12-20	Connecticut	0.0115942	0.00282739
5	2020-12-27	Connecticut	0.0114141	0.00471184
6	2021-01-03	Connecticut	0.00764818	0.00784241
7	2021-01-10	Connecticut	0.0100604	0.0130257
8	2021-01-17	Connecticut	0.0128755	0.0215604
9	2021-01-24	Connecticut	0.029274	0.0354861
10	2021-01-31	Connecticut	0.0399202	0.0578743
11	2021-02-07	Connecticut	0.0782123	0.0930249
12	2021-02-14	Connecticut	0.146853	0.146211
13	2021-02-21	Connecticut	0.253289	0.222352
14	2021-02-28	Connecticut	NA	0.323137
15	2021-03-07	Connecticut	NA	0.443547
16	2021-03-14	Connecticut	NA	0.570978
17	2021-03-21	Connecticut	NA	0.689645
18	2021-03-28	Connecticut	NA	0.787693
19	2021-04-04	Connecticut	NA	0.861009
20	2021-04-11	Connecticut	NA	0.91184
21	2021-04-18	Connecticut	NA	0.945263
22	2021-04-25	Connecticut	NA	0.966481
23	2021-05-02	Connecticut	NA	0.979651
24	2021-05-09	Connecticut	NA	0.987712
25	2021-05-16	Connecticut	NA	0.992604
26	2021-05-23	Connecticut	NA	0.995557
27	2021-05-30	Connecticut	NA	0.997334
28	2021-06-06	Connecticut	NA	0.998402
29	2021-06-13	Connecticut	NA	0.999042
30	2021-06-20	Connecticut	NA	0.999426
31	2021-06-27	Connecticut	NA	0.999656
32	2021-07-04	Connecticut	NA	0.999794
33	2021-07-11	Connecticut	NA	0.999877
1	2020-11-29	New York	0	0.000374537
2	2020-12-06	New York	0.0031746	0.000608286
3	2020-12-13	New York	0	0.000987775
4	2020-12-20	New York	0.00673401	0.00160363
5	2020-12-27	New York	0.00250627	0.00260247
6	2021-01-03	New York	0.00421941	0.0042208
7	2021-01-10	New York	0.00475059	0.0068386
8	2021-01-17	New York	0.00448431	0.0110619
9	2021-01-24	New York	0.00682594	0.0178466
10	2021-01-31	New York	0.0293255	0.028672
11	2021-02-07	New York	0.0468227	0.0457579
12	2021-02-14	New York	0.0984252	0.0722678
13	2021-02-21	New York	0.0979021	0.112328
14	2021-02-28	New York	NA	0.170514
15	2021-03-07	New York	NA	0.25034
16	2021-03-14	New York	NA	0.351692
17	2021-03-21	New York	NA	0.468437
18	2021-03-28	New York	NA	0.588743
19	2021-04-04	New York	NA	0.699298
20	2021-04-11	New York	NA	0.7907
21	2021-04-18	New York	NA	0.859885
22	2021-04-25	New York	NA	0.908838
23	2021-05-02	New York	NA	0.941844
24	2021-05-09	New York	NA	0.963382
25	2021-05-16	New York	NA	0.977137
26	2021-05-23	New York	NA	0.985801
27	2021-05-30	New York	NA	0.991211
28	2021-06-06	New York	NA	0.994572
29	2021-06-13	New York	NA	0.996651
30	2021-06-20	New York	NA	0.997936
1	2020-11-29	Illinois	0.00180018	0.000262387
2	2020-12-06	Illinois	0.0012133	0.00042269
3	2020-12-13	Illinois	0.00131027	0.000680862
4	2020-12-20	Illinois	0.00140154	0.00109655
5	2020-12-27	Illinois	0.00232327	0.00176557
6	2021-01-03	Illinois	0.00397351	0.00284162
7	2021-01-10	Illinois	0.00514139	0.00457049
8	2021-01-17	Illinois	0.00273523	0.00734345
9	2021-01-24	Illinois	0.0171062	0.0117789
10	2021-01-31	Illinois	0.0165803	0.0188425
11	2021-02-07	Illinois	0.0197461	0.0300134
12	2021-02-14	Illinois	0.0245399	0.0474864
13	2021-02-21	Illinois	0.103586	0.0743521
14	2021-02-28	Illinois	NA	0.114589
15	2021-03-07	Illinois	NA	0.172541
16	2021-03-14	Illinois	NA	0.251478
17	2021-03-21	Illinois	NA	0.3512
18	2021-03-28	Illinois	NA	0.465856
19	2021-04-04	Illinois	NA	0.584237
20	2021-04-11	Illinois	NA	0.693635
21	2021-04-18	Illinois	NA	0.784848
22	2021-04-25	Illinois	NA	0.854598
23	2021-05-02	Illinois	NA	0.904487
24	2021-05-09	Illinois	NA	0.938491
25	2021-05-16	Illinois	NA	0.960912
26	2021-05-23	Illinois	NA	0.975375
27	2021-05-30	Illinois	NA	0.984572
28	2021-06-06	Illinois	NA	0.990368
29	2021-06-13	Illinois	NA	0.994
30	2021-06-20	Illinois	NA	0.996268
1	2020-11-29	New Jersey	0.00180832	0.000240965
2	2020-12-06	New Jersey	0	0.000422204
3	2020-12-13	New Jersey	0	0.000739659
4	2020-12-20	New Jersey	0.00182149	0.0012955
5	2020-12-27	New Jersey	0	0.00226809
6	2021-01-03	New Jersey	0.00761421	0.00396796
7	2021-01-10	New Jersey	0.00711238	0.00693298
8	2021-01-17	New Jersey	0.0157895	0.0120867
9	2021-01-24	New Jersey	0.022082	0.0209905
10	2021-01-31	New Jersey	0.0151745	0.0362129
11	2021-02-07	New Jersey	0.0652504	0.0617782
12	2021-02-14	New Jersey	0.116788	0.103454
13	2021-02-21	New Jersey	0.165154	0.168205
14	2021-02-28	New Jersey	NA	0.261655
15	2021-03-07	New Jersey	NA	0.383111
16	2021-03-14	New Jersey	NA	0.521151
17	2021-03-21	New Jersey	NA	0.656035
18	2021-03-28	New Jersey	NA	0.769713
19	2021-04-04	New Jersey	NA	0.854173
20	2021-04-11	New Jersey	NA	0.911228
21	2021-04-18	New Jersey	NA	0.947337
22	2021-04-25	New Jersey	NA	0.969254
23	2021-05-02	New Jersey	NA	0.982221
24	2021-05-09	New Jersey	NA	0.989777
25	2021-05-16	New Jersey	NA	0.994141
26	2021-05-23	New Jersey	NA	0.996648
27	2021-05-30	New Jersey	NA	0.998084
28	2021-06-06	New Jersey	NA	0.998906
29	2021-06-13	New Jersey	NA	0.999375
30	2021-06-20	New Jersey	NA	0.999644

### Sheet: Figure S5B
International introductions of B.1.1.7 into US states. Only jumps from "Europe" and "Global" origins, with bootstrap (UFBoot) > 70, and probability of ancestral states above 70% are shown. Independent results from inferences performed using IQ-Tree and TreeTime were integrated (see notes).
#	source¹	sink¹	Probability of most probable ancestral state (sink)¹	Probable ancestral states¹	Bootstrap²	Clade size	tMRCA¹	tMRCA CI¹	Taxa
1	Europe	Florida	0.99	Europe (0.01), Florida (0.99)	87	8	2020-12-31	2020-12-22, 2021-01-10	USA/FL-CDC-STM-0000014-G02/2021, USA/FL-CDC-STM-000003054/2021, USA/FL-CDC-STM-000003060/2021, USA/FL-CDC-STM-000004262/2021, USA/FL-CDC-STM-000005383/2021, USA/FL-CDC-STM-000005977/2021, USA/FL-CDC-STM-000005991/2021, USA/VA-CDC-STM-000003055/2021
2	Europe	California	0.994	California (0.994), Europe (0.006)	100	3	2021-01-08	2021-01-02, 2021-01-08	USA/CA-CDC-STM-000003175/2021, USA/CA-CDC-STM-000003624/2021, USA/CA-CDC-STM-000008146/2021
3	Europe	Florida	0.99	Europe (0.01), Florida (0.99)	100	5	2020-12-29	2020-12-12, 2021-01-13	USA/FL-CDC-STM-000003656/2021, USA/FL-CDC-STM-000004112/2021, USA/FL-CDC-STM-000004191/2021, USA/FL-CDC-STM-000005690/2021, USA/FL-CDC-STM-000005691/2021
4	Europe	Florida	0.99	Europe (0.01), Florida (0.99)	100	5	2020-12-27	2020-12-11, 2021-01-11	USA/FL-CDC-STM-000003159/2021, USA/FL-CDC-STM-000003549/2021, USA/FL-CDC-STM-000005059/2021, USA/FL-CDC-STM-000005061/2021, USA/FL-CDC-STM-000005982/2021
5	Europe	Georgia	0.994	Europe (0.006), Georgia (0.994)	100	3	2021-01-07	2020-12-28, 2021-01-11	USA/GA-CDC-QDKI-1296/2021, USA/GA-CDC-QDKN-1297/2021, USA/GA-CDC-STM-0000013-C12/2021
6	Europe	Florida	0.97	Europe (0.029), Florida (0.97)	96	3	2021-01-08	2021-01-01, 2021-01-11	USA/FL-CDC-STM-0000014-F10/2021, USA/FL-CDC-STM-000005950/2021, USA/MI-UM-S465061/2021
7	Europe	Illinois	1.0	Illinois (1.0)	100	6	2021-01-05	2020-12-30, 2021-01-15	USA/IL-CDC-9MH4-8837/2021, USA/IL-CDC-9MH9-8838/2021, USA/IL-CDC-PZ6B-7565/2021, USA/IL-CDC-PZ6G-7566/2021, USA/IL-CDC-PZ6Q-7568/2021, USA/IL-CDC-PZ6V-7569/2021
8	Europe	Texas	0.995	Europe (0.005), Texas (0.995)	100	3	2021-01-03	2020-12-23, 2021-01-12	USA/TX-CDC-9N19-8982/2021, USA/TX-CDC-9N1E-8983/2021, USA/TX-CDC-9N1J-8984/2021
9	Europe	New York	0.991	Europe (0.009), New York (0.991)	100	3	2021-01-14	2021-01-04, 2021-01-24	USA/NY-Wadsworth-21015759-01/2021, USA/NY-Wadsworth-21019362-01/2021, USA/NY-Wadsworth-21019367-01/2021
10	Europe	Pennsylvania	0.996	Europe (0.004), Pennsylvania (0.996)	100	6	2020-12-31	2020-12-19, 2021-01-10	USA/PA-CDC-STM-0000013-H08/2021, USA/PA-CDC-STM-0000025-C03/2021, USA/PA-CDC-STM-000002993/2021, USA/PA-CDC-STM-000003066/2021, USA/PA-CDC-STM-000004177/2021, USA/PA-CDC-STM-000005874/2021
11	Europe	Florida	1.0	Florida (1.0)	100	243	2020-12-06	2020-11-25, 2020-12-11	USA/CT-Yale-1213/2021, USA/FL-CDC-STM-0000013-A11/2021, USA/FL-CDC-STM-0000013-B12/2021, USA/FL-CDC-STM-0000013-C11/2021, USA/FL-CDC-STM-0000013-D07/2021, USA/FL-CDC-STM-0000013-E07/2021, USA/FL-CDC-STM-0000013-E08/2021, USA/FL-CDC-STM-0000013-F04/2021, USA/FL-CDC-STM-0000013-F05/2021, USA/FL-CDC-STM-0000013-F08/2021, USA/FL-CDC-STM-0000013-F12/2021, USA/FL-CDC-STM-0000013-G06/2021, USA/FL-CDC-ST…
12	Europe	California	0.977	California (0.977), Europe (0.022)	100	7	2020-12-31	2020-12-20, 2021-01-07	USA/CA-CDC-STM-000002459/2021, USA/CA-CDC-STM-0000025-A07/2021, USA/CA-CDC-STM-0000025-C01/2021, USA/CA-CDC-STM-0000025-E04/2021, USA/CA-CDC-STM-0000025-H05/2021, USA/CA-CDC-STM-000002920/2021, USA/TX-CDC-STM-000004302/2021
13	Europe	Florida	0.97	Europe (0.029), Florida (0.97)	100	4	2020-12-21	2020-12-06, 2021-01-01	USA/FL-CDC-STM-0000014-A03/2021, USA/FL-CDC-STM-000005481/2021, USA/FL-CDC-STM-000005952/2021, USA/NJ-CDC-STM-000007242/2021
14	Europe	Michigan	0.994	Europe (0.006), Michigan (0.994)	100	7	2020-12-27	2020-12-18, 2021-01-08	USA/MI-UM-10037887503/2021, USA/MI-UM-10037887541/2021, USA/MI-UM-10037945829/2021, USA/MI-UM-10037946288/2021, USA/MI-UM-10037947349/2021, USA/MI-UM-10037990380/2021, USA/MI-UM-10038012106/2021
15	Global	Texas	0.996	Global (0.002), Louisiana (0.001), Texas (0.996)	100	36	2020-12-21	2020-12-16, 2020-12-26	USA/LA-CDC-9MFQ-8827/2021, USA/LA-CDC-9MYH-8962/2021, USA/LA-CDC-9MYR-8964/2021, USA/LA-CDC-PZSY-7728/2021, USA/LA-CDC-PZT3-7729/2021, USA/LA-CDC-PZT8-7730/2021, USA/LA-CDC-PZTD-7731/2021, USA/LA-CDC-Q12I-8056/2021, USA/LA-CDC-Q12X-8059/2021, USA/LA-CDC-STM-000004235/2021, USA/LA-CDC-STM-000005393/2021, USA/TX-CDC-9KXP-8438/2020, USA/TX-CDC-9MNX-8886/2021, USA/TX-CDC-9N0Z-8980/2021, USA/TX-CDC-9N…
16	Global	New York	1.0	New York (1.0)	100	38	2020-12-20	2020-12-16, 2020-12-23	USA/CT-Yale-1006/2021, USA/CT-Yale-1008/2021, USA/CT-Yale-1214/2021, USA/CT-Yale-1451/2021, USA/CT-Yale-1453/2021, USA/CT-Yale-1513/2021, USA/CT-Yale-S019/2021, USA/CT-Yale-S105/2021, USA/CT-Yale-S106/2021, USA/CT-Yale-S131/2021, USA/MI-UM-10037698589/2021, USA/MI-UM-10037772450/2021, USA/MI-UM-10037881455/2021, USA/MI-UM-10037883748/2021, USA/MI-UM-10037902886/2021, USA/MI-UM-10037994486/2021, U…
	Notes:
	1. Result inferred using TreeTime
	2. Result inferred using IQ-Tree
